# Replicating Health-Economic Simulation Models for Alzheimer’s Disease Using Artificial Intelligence

**DOI:** 10.1101/2025.10.08.25337408

**Authors:** Florence Gilson, Sander Osstyn, Ron Handels

**Affiliations:** Alzheimer Centre Limburg, Faculty of Health Medicine and Life Sciences, Mental Health and Neuroscience Research Institute, Department of Psychiatry and Neuropsychology, Maastricht University. P.O. box 616, 6200MD, Maastricht, The Netherlands; Division of Neurogeriatrics, Department of Neurobiology, Care Sciences and Society, Karolinska Institutet. 171 64 Solna, Sweden

**Keywords:** Health Economics, Health Technology Assessment, Alzheimer’s Disease, Artificial Intelligence, Model Replication, Engineering Prompting, ChatGPT-4, Transparency

## Abstract

**BACKGROUND:** Transparency and credibility of health-economic simulation models is essential to inform reimbursement decisions. Model replication can support model transparency and credibility. Artificial intelligence (AI), particularly large language models, offers new opportunities to accelerate model replication. This led to the research question: “To what extent can the results of existing health-economic Markov models be replicated by models developed using generative AI for eliciting input parameters and code generation?”

**METHODS:** Replication was performed in three steps. First, a chain-of-thought prompting strategy in ChatGPT-4 was developed to replicate in R an open-source model co-developed by one of the authors and with publicly available code. Second, it was applied to replicate a model co-developed by one of the authors but without publicly available code. Third, it was applied to a model without the involvement of the authors and without publicly available code. A mixed-methods approach was employed in terms of qualitatively addressing the face validity of the prompt development and refinement and quantitatively assessing deviations between AI-generated and original model predictions.

**RESULTS:** The first model required approximately one month to replicate, while adaptations to the second and third models took approximately two weeks each. Across the three models and 45 replications (15 per model), the average absolute relative deviations between ChatGPT-4 generated model predictions and published results were: ≤14% for quality-adjusted life years and costs in the first model, ≤7% in the second model, and ≤28% in the third model.

**CONCLUSIONS:** Our approach could support more time-efficient model replication for reimbursement decision-makers, researchers or pharmaceutical companies. This could contribute to transparency and credibility of health-economic models.
