## Supplementary material for "Replicating Health-Economic Simulation Models for Alzheimer’s Disease Using Artificial Intelligence": final R scripts: lifetable_US_2019_ssa.csv

age	male	female
1	0.000425	0.000349
2	0.00026	0.000212
3	0.000194	0.000166
4	0.000154	0.000137
5	0.000142	0.000122
6	0.000135	0.000111
7	0.000127	0.000103
8	0.000116	0.000098
9	0.000104	0.000095
10	0.000097	0.000095
11	0.000106	0.000102
12	0.000144	0.000116
13	0.00022	0.000139
14	0.000323	0.00017
15	0.000437	0.000204
16	0.000552	0.00024
17	0.000675	0.000278
18	0.000806	0.000319
19	0.000939	0.00036
20	0.001079	0.000405
21	0.001215	0.000451
22	0.001327	0.000491
23	0.001406	0.000523
24	0.001461	0.000549
25	0.001507	0.000574
26	0.001557	0.000604
27	0.00161	0.000642
28	0.001668	0.00069
29	0.001732	0.000748
30	0.001795	0.00081
31	0.001858	0.000871
32	0.001923	0.000931
33	0.001992	0.000988
34	0.002064	0.001044
35	0.002145	0.001105
36	0.002231	0.001171
37	0.002316	0.001235
38	0.002398	0.001295
39	0.002482	0.001356
40	0.00258	0.001422
41	0.002697	0.001501
42	0.002828	0.001596
43	0.002976	0.001709
44	0.003146	0.001841
45	0.00334	0.001989
46	0.003567	0.002153
47	0.003833	0.002333
48	0.004143	0.00253
49	0.004499	0.002746
50	0.00489	0.002981
51	0.005321	0.003241
52	0.00581	0.00353
53	0.006363	0.003853
54	0.006973	0.004208
55	0.007629	0.004591
56	0.008322	0.004997
57	0.009049	0.005426
58	0.009806	0.005876
59	0.010595	0.006348
60	0.011452	0.006883
61	0.012358	0.007457
62	0.013255	0.00801
63	0.014126	0.00852
64	0.015006	0.009031
65	0.016001	0.009617
66	0.017124	0.010328
67	0.018298	0.011167
68	0.019519	0.012158
69	0.020847	0.013312
70	0.022381	0.014673
71	0.024185	0.016221
72	0.026266	0.017905
73	0.02866	0.019714
74	0.031401	0.021714
75	0.034618	0.02408
76	0.038263	0.026831
77	0.04219	0.029855
78	0.046367	0.033151
79	0.050948	0.036829
80	0.056237	0.041122
81	0.06236	0.046102
82	0.069226	0.051683
83	0.076884	0.057896
84	0.085452	0.064863
85	0.095062	0.072731
86	0.105829	0.081626
87	0.117838	0.091644
88	0.131138	0.10284
89	0.145751	0.115236
90	0.161678	0.128837
91	0.178905	0.143633
92	0.197408	0.159606
93	0.217149	0.176731
94	0.23808	0.194973
95	0.258821	0.213413
96	0.278966	0.231752
97	0.298092	0.249663
98	0.315762	0.266801
99	0.33155	0.282809
100	0.348128	0.299778
101	0.365534	0.317765
102	0.383811	0.33683
103	0.403001	0.35704
104	0.423151	0.378463
105	0.444309	0.40117
106	0.466524	0.425241
107	0.489851	0.450755
108	0.514343	0.4778
109	0.54006	0.506468
110	0.567063	0.536857
111	0.595417	0.569068
112	0.625187	0.603212
113	0.656447	0.639405
114	0.689269	0.677769
115	0.723732	0.718435
116	0.759919	0.759919
117	0.797915	0.797915
118	0.837811	0.837811
119	0.879701	0.879701
