## Supplementary material for "Replicating Health-Economic Simulation Models for Alzheimer’s Disease Using Artificial Intelligence": final R scripts: mortalityRates_Swedish_2016.csv

age	male	female
60-64	0.009209411764705883	0.005905294117647059
65-69	0.015332941176470586	0.00951529411764706
70-74	0.025595294117647056	0.015717647058823527
75-79	0.04477058823529412	0.028
80-84	0.08106411764705883	0.054125882352941176
85-89	0.14603470588235293	0.10610176470588237
90+	0.2725823529411765	0.22668823529411763
