## Supplementary material for "Replicating Health-Economic Simulation Models for Alzheimer’s Disease Using Artificial Intelligence": final R scripts: SwedishPopulation_by age_sex_and_year.xlsx

### Sheet: 0000053A
Population, number by age, sex and year
		2000	2001	2002	2003	2004	2005	2006	2007	2008	2009	2010	2011	2012	2013	2014	2015	2016	Average	Weights
60 years	men	46796	48910	55381	59973	64197	64821	64973	63758	62811	60747	58765	56008	56688	57265	55781	56807	58403	58357.9	0.501792
	women	46242	48493	54006	59158	62659	63726	64440	63770	63248	61033	58446	56247	56664	56948	55667	56940	57313	57941.2	0.498208
61 years	men	46586	46398	48519	54971	59441	63645	64312	64522	63294	62429	60306	58388	55619	56292	56899	55456	56461	57266.9	0.500766
	women	46796	46017	48221	53725	58834	62327	63399	64182	63509	63058	60780	58247	56019	56463	56743	55469	56770	57091.7	0.499234
62 years	men	44233	46164	46006	48023	54478	58896	63066	63785	63989	62795	61953	59865	58009	55179	55916	56522	55117	56117.4	0.499823
	women	45101	46550	45800	47938	53421	58496	62007	63097	63902	63248	62781	60513	58024	55800	56217	56481	55296	56157.2	0.500177
63 years	men	41804	43766	45689	45558	47559	53957	58312	62464	63231	63483	62249	61425	59398	57532	54719	55515	56107	54868.7	0.498757
	women	42881	44849	46320	45527	47632	53074	58149	61671	62781	63555	62921	62452	60160	57736	55543	55919	56247	55142.2	0.501243
64 years	men	40030	41301	43267	45202	45068	47036	53411	57661	61809	62686	62821	61706	60879	58871	57057	54290	55074	53421.7	0.497337
	women	42008	42629	44570	45999	45195	47304	52780	57793	61285	62421	63123	62570	62107	59809	57420	55248	55634	53993.8	0.502663
65 years	men	38222	39450	40773	42665	44602	44481	46426	52790	57004	61125	61983	62157	61085	60249	58321	56539	53727	51858.8	0.495933
	women	39897	41668	42312	44198	45639	44838	46913	52357	57385	60871	61967	62719	62141	61696	59441	57082	54935	52709.4	0.504067
66 years	men	36251	37643	38877	40145	42045	43972	43844	45798	52106	56320	60397	61199	61424	60413	59610	57633	55938	50212.6	0.494097
	women	39391	39554	41348	41995	43832	45220	44503	46490	51966	56974	60397	61545	62244	61651	61215	58999	56687	51412.4	0.505903
67 years	men	35201	35650	37005	38251	39511	41360	43340	43215	45155	51438	55560	59594	60441	60677	59693	58884	56982	48350.4	0.491927
	women	38491	38984	39164	40947	41606	43382	44884	44136	46062	51573	56525	59921	61071	61772	61133	60737	58548	49937.4	0.508073
68 years	men	35895	34550	35010	36338	37572	38833	40724	42631	42586	44546	50743	54772	58785	59620	59804	58854	58101	46433.2	0.489555
	women	40037	38054	38555	38736	40553	41184	42971	44458	43746	45647	51075	56063	59386	60511	61237	60604	60230	48414.5	0.510445
69 years	men	35039	35151	33827	34308	35595	36853	38154	40063	41852	41911	43873	49929	53921	57952	58761	58965	58026	44363.5	0.486877
	women	39835	39575	37621	38094	38293	40138	40795	42548	43959	43352	45165	50564	55433	58815	59923	60634	60092	46755.1	0.513123
70 years	men	34813	34283	34321	33048	33573	34835	36108	37397	39304	41115	41117	43091	49114	53017	56989	57842	57977	42232	0.483511
	women	40655	39319	39019	37101	37620	37792	39663	40310	42081	43442	42854	44680	50055	54841	58208	59271	60001	45112.5	0.516489
71 years	men	33233	33931	33438	33427	32234	32821	34067	35379	36610	38544	40303	40341	42318	48189	52043	55898	56884	39980	0.479815
	women	39053	40012	38671	38454	36561	37082	37297	39174	39838	41589	42918	42315	44120	49460	54188	57521	58592	43343.8	0.520185
72 years	men	33288	32268	33027	32529	32520	31426	31942	33295	34559	35827	37679	39445	39520	41429	47217	51013	54759	37749.6	0.475202
	women	40142	38388	39357	38062	37843	36026	36518	36747	38634	39269	41063	42312	41765	43600	48852	53430	56713	41689.5	0.524798
73 years	men	31712	32267	31233	31994	31598	31615	30585	31074	32464	33680	34976	36778	38540	38671	40598	46178	49925	35522.8	0.470279
	women	38701	39426	37701	38650	37418	37188	35447	35904	36203	38000	38634	40446	41605	41126	42977	48179	52612	40012.8	0.529721
74 years	men	31451	30604	31135	30152	30940	30511	30692	29718	30143	31534	32758	34055	35781	37574	37734	39566	45028	33492.7	0.464868
	women	39027	37931	38609	36980	37886	36719	36475	34836	35276	35574	37313	37969	39775	40923	40451	42271	47420	38555	0.535132
75 years	men	31048	30201	29419	30008	29081	29780	29424	29722	28720	29167	30575	31853	33028	34699	36498	36691	38563	31675.1	0.458838
	women	39205	38106	37089	37799	36178	37075	35997	35716	34168	34583	34872	36612	37239	39037	40182	39688	41544	37358.2	0.541162
76 years	men	29834	29709	28913	28174	28858	27975	28681	28296	28687	27724	28146	29533	30811	31947	33581	35344	35574	30105.1	0.452474
	women	38875	38280	37170	36171	36922	35363	36240	35157	34922	33445	33836	34102	35795	36458	38288	39364	38911	36429.4	0.547526
77 years	men	29311	28390	28302	27503	26921	27598	26757	27550	27181	27557	26678	27003	28446	29708	30774	32475	34133	28605.1	0.446059
	women	38287	37764	37215	36163	35165	35882	34453	35258	34270	34095	32609	33054	33279	34926	35612	37380	38487	35523.5	0.553941
78 years	men	27348	27797	26841	26855	26166	25592	26289	25448	26297	25953	26308	25513	25802	27360	28511	29571	31214	26992.1	0.438868
	women	37605	36995	36516	36057	35070	34129	34804	33415	34241	33353	33130	31753	32109	32359	34030	34674	36460	34511.8	0.561132
79 years	men	27458	25751	26193	25325	25390	24683	24177	24966	24186	25017	24602	25033	24313	24658	26177	27213	28284	25495.6	0.431419
	women	39020	36152	35608	35187	34806	33861	33013	33603	32363	33167	32286	32099	30789	31152	31428	33077	33616	33601.6	0.568581
80 years	men	26887	25524	23943	24451	23792	23768	23251	22723	23537	22802	23649	23263	23682	23059	23460	24870	25911	24033.6	0.423301
	women	39200	37387	34557	34130	33840	33447	32560	31751	32370	31179	32002	31144	30927	29662	30146	30374	31957	32743.1	0.576699
81 years	men	20479	24893	23665	22196	22750	22083	22122	21700	21166	22041	21319	22282	21831	22309	21739	22113	23418	22241.5	0.415163
	women	30516	37212	35585	32921	32600	32371	32010	31106	30362	31064	29916	30710	29872	29645	28580	28936	29228	31331.4	0.584837
82 years	men	18121	18730	22791	21658	20443	21024	20378	20440	20089	19663	20490	19849	20745	20425	20870	20396	20783	20405.6	0.405855
	women	28804	28920	35154	33705	31248	30970	30783	30405	29640	28954	29598	28469	29328	28518	28325	27332	27678	29872.4	0.594145
83 years	men	16595	16468	16966	20673	19833	18588	19293	18662	18717	18522	18092	18931	18283	19214	18938	19335	18979	18593.5	0.39669
	women	27564	26981	27075	33021	31713	29376	29224	28979	28670	28081	27384	28005	26927	27813	27109	26833	25973	28278.1	0.60331
84 years	men	14470	14783	14810	15181	18596	17938	16776	17503	16905	17011	16891	16467	17277	16728	17589	17456	17826	16718.1	0.386565
	women	24955	25586	25110	25257	30867	29656	27414	27401	27148	26892	26346	25771	26308	25315	26168	25534	25277	26529.7	0.613435
85 years	men	12377	12848	13046	13145	13519	16491	16004	14995	15700	15180	15318	15133	14813	15607	15176	15899	15847	14770.5	0.375514
	women	22862	22981	23437	23126	23384	28568	27394	25301	25385	25185	25033	24540	23950	24518	23634	24417	23865	24563.5	0.624486
86 years	men	10996	10748	11174	11352	11541	11884	14423	14121	13258	13893	13417	13670	13449	13214	13956	13553	14233	12875.4	0.364249
	women	21226	20682	20844	21363	21019	21400	26186	25072	23095	23310	23171	23001	22520	22105	22602	21879	22556	22472.4	0.635751
87 years	men	9242	9459	9116	9587	9822	9906	10344	12537	12249	11544	12126	11725	11902	11875	11664	12268	11957	11019	0.352414
	women	18783	19004	18430	18710	19253	18959	19385	23581	22693	20958	21162	21063	20897	20519	20201	20613	20009	20248.2	0.647586
88 years	men	7504	7777	7919	7650	8089	8287	8377	8829	10690	10479	9895	10438	10092	10286	10277	10088	10679	9256.24	0.339688
	women	16771	16509	16659	16297	16633	17113	16904	17224	20976	20274	18703	18898	18798	18811	18484	18282	18545	17993	0.660312
89 years	men	6161	6174	6375	6527	6324	6723	6923	7027	7391	8939	8818	8354	8741	8548	8794	8719	8725	7603.71	0.327021
	women	13880	14554	14363	14474	14229	14545	14906	14677	15100	18433	17831	16495	16574	16531	16700	16390	16329	15647.7	0.672979
90 years	men	4845	4969	4945	5196	5344	5125	5448	5627	5722	6109	7368	7339	6850	7232	7109	7300	7267	6105.59	0.314246
	women	11582	11811	12249	12242	12368	12202	12545	12822	12544	13011	15942	15405	14174	14372	14459	14551	14225	13323.8	0.685754
91 years	men	3689	3741	3928	3954	4145	4252	4088	4351	4554	4623	4901	5920	5884	5548	5870	5808	5920	4775.06	0.300435
	women	9759	9652	9723	10290	10314	10428	10284	10564	10731	10669	10947	13544	13089	12023	12301	12362	12339	11118.8	0.699565
92 years	men	2653	2840	2864	2982	3067	3243	3309	3165	3405	3559	3625	3828	4667	4563	4450	4597	4633	3614.71	0.285939
	women	7627	7874	7829	7979	8521	8475	8544	8487	8643	8940	8822	9088	11211	10808	10043	10209	10356	9026.82	0.714061
93 years	men	1907	1943	2095	2160	2247	2276	2434	2509	2358	2563	2737	2779	2914	3583	3514	3389	3534	2643.65	0.270556
	women	5871	6037	6246	6219	6458	6822	6839	6780	6800	6984	7228	7101	7342	9142	8808	8161	8330	7127.53	0.729444
94 years	men	1325	1395	1353	1535	1582	1592	1712	1738	1833	1709	1897	2033	2053	2156	2705	2661	2515	1870.24	0.255046
	women	4368	4518	4621	4865	4888	5097	5386	5323	5352	5284	5445	5721	5491	5829	7258	6975	6445	5462.71	0.744954
95 years	men	847	935	986	973	1108	1110	1144	1216	1269	1293	1232	1363	1437	1461	1598	1955	1945	1286.59	0.239893
	women	3122	3348	3400	3509	3686	3751	3841	4090	4081	4124	4044	4163	4342	4255	4510	5612	5424	4076.59	0.760107
96 years	men	539	569	628	666	675	760	786	754	822	878	910	849	941	1003	1019	1110	1353	838.941	0.223584
	women	2196	2316	2415	2478	2603	2761	2738	2810	2994	3058	3090	2996	3067	3219	3219	3375	4191	2913.29	0.776416
97 years	men	367	333	357	391	454	450	496	548	514	550	579	615	549	632	700	695	713	526.059	0.207388
	women	1541	1575	1599	1717	1773	1895	1979	1941	2021	2172	2237	2277	2136	2211	2327	2321	2457	2010.53	0.792612
98 years	men	233	230	209	227	259	298	304	317	360	328	363	388	398	337	417	450	463	328.294	0.195962
	women	961	1060	1070	1092	1197	1221	1330	1338	1332	1404	1542	1551	1570	1461	1548	1620	1602	1347	0.804038
99 years	men	128	145	144	136	130	165	178	188	207	214	208	231	246	265	207	256	297	196.765	0.182687
	women	618	659	717	703	745	801	805	902	885	873	967	1049	1035	1036	981	1060	1129	880.294	0.817313
100 years	men	78	70	83	94	75	91	98	105	108	118	119	131	127	149	162	123	160	111.235	0.167464
	women	374	389	431	471	455	492	515	509	580	583	583	638	701	652	690	617	721	553	0.832536
The value (0) in this table means that the data is unknown.
In the years 1863–1875, the age group 90 years contains the number of people 90 years or older. The 91-year-olds refer to people of unknown age. The years 1876–1909 the age group 90 years, refer to people aged 90 years or older. The years 1911–1967 the age group 95 years, refer to people aged 95 years or older. The years 1968–1999 the age group 100 years, refer to people aged 100 years or older E…
Latest update:
20250221 08:00
Source:
Statistics Sweden
Contact:
Statistikservice, Statistics Sweden
+46 010-479 50 00
information@scb.se
Units:
number
Data type:
Stock
Reference period:
31 December each year
Official statistics
Database:
Statistical database
Internal reference code:
0000053A
