## Supplementary material for "Replicating Health-Economic Simulation Models for Alzheimer’s Disease Using Artificial Intelligence": final R scripts: weightsMortalityRates_Swedish_2016.csv

age	weight_male	weight_female
60	0.501791527320033	0.498208472679967
61	0.500766165474254	0.499233834525746
62	0.499822913151999	0.500177086848001
63	0.498757074834843	0.501242925165157
64	0.497336895092395	0.502663104907605
65	0.495932850975834	0.504067149024165
66	0.494097102034815	0.505902897965185
67	0.491926772091331	0.508073227908669
68	0.489555082420053	0.510444917579947
69	0.486876830194136	0.513123169805864
70	0.483510858965448	0.516489141034551
71	0.479814755330903	0.520185244669098
72	0.475201856547083	0.524798143452917
73	0.470279299589987	0.529720700410013
74	0.464868457255854	0.535131542744146
75	0.458837884841684	0.541162115158316
76	0.452473994019907	0.547526005980093
77	0.446058745938766	0.553941254061234
78	0.43886798046989	0.56113201953011
79	0.43141860921134	0.56858139078866
80	0.423300749581695	0.576699250418305
81	0.415163493422931	0.584836506577069
82	0.405855209739729	0.594144790260271
83	0.396689578661098	0.603310421338902
84	0.386564691544752	0.613435308455248
85	0.375514074038625	0.624485925961375
86	0.364249067668698	0.635750932331303
87	0.352413633516009	0.647586366483991
88	0.339687891943001	0.660312108056999
89	0.32702125614131	0.67297874385869
90	0.314245577491909	0.685754422508091
91	0.300434871111605	0.699565128888395
92	0.28593896866537	0.71406103133463
93	0.270555655890675	0.729444344109325
94	0.255045724370287	0.744954275629713
95	0.239892951938053	0.760107048061948
96	0.223584373236345	0.776415626763655
97	0.207388340058439	0.792611659941561
98	0.195962078651685	0.804037921348315
99	0.182687056253413	0.817312943746587
100	0.16746369110875	0.83253630889125
