## Supplementary material for "Replicating Health-Economic Simulation Models for Alzheimer’s Disease Using Artificial Intelligence": final R scripts: mortalityRates_US_2017.csv

age	monthly_rate
60	0.000761216138103493
61	0.000818001656107631
62	0.000876847026563702
63	0.000936998104413711
64	0.000999469748502304
65	0.00106595525413962
66	0.00114288474136174
67	0.00122732711705104
68	0.00132463911711542
69	0.00143732445079612
70	0.00154999257080438
71	0.00171051908606513
72	0.00186249240540788
73	0.00204095690152669
74	0.00222459719695007
75	0.00245600550027006
76	0.00271035206366207
77	0.00300719586702858
78	0.00333736129485214
79	0.00369688584830059
80	0.00411345644481043
81	0.00446905423247528
82	0.00508893497903757
83	0.00574827501253925
84	0.00608744183113126
85	0.00704399315617308
86	0.00793975669600982
87	0.00895968089558251
88	0.0100935818394122
89	0.0113499122822654
90	0.0127366699243484
91	0.0142609335839919
92	0.0159286297043543
93	0.0177442398865036
94	0.0197103267107413
95	0.0218271633780578
96	0.0240920347364565
97	0.0264997467045116
98	0.0290415385545498
99	0.0317053541956075
