## Supplementary material for "Replicating Health-Economic Simulation Models for Alzheimer’s Disease Using Artificial Intelligence": final R scripts: FinalResults_stat.xlsx

### Sheet: Sheet1
	QALYs - IPECAD								On the absolute deviation										On the relative deviation (%)
		Standard Of Care			Intervention				Standard Of Care					Intervention					Standard Of Care			Intervention
	Simulation	Value	Absolute Difference	Relative Difference	Value	Absolute Difference	Relative Difference		Mean	SD	Median	Min	Max	Mean	SD	Median	Min	Max	Mean	Min	Max	Mean	Min	Max
	Reference	2.94	NA	NA	3.29	NA	NA		0.414	0.342904	0.41	0.01	1.08	0.37	0.268594	0.33	0.06	0.95	14.0816	0.340136	36.7347	11.2462	1.82371	28.8754
	1	2.85	-0.09	-3.06122	3.19	-0.1	-3.03951
	2	2.86	-0.08	-2.72109	3.18	-0.11	-3.34347
	3	3.5	0.56	19.0476	3.73	0.44	13.3739
	4	3.32	0.38	12.9252	3.64	0.35	10.6383
	5	2.95	0.01	0.340136	3.2	-0.09	-2.73556
	6	2.9	-0.04	-1.36054	3.23	-0.06	-1.82371
	7	3.53	0.59	20.068	3.12	-0.17	-5.16717
	8	3.77	0.83	28.2313	4	0.71	21.5805
	9	3.86	0.92	31.2925	4.08	0.79	24.0122
	10	3.49	0.55	18.7075	3.72	0.43	13.0699
	11	3.35	0.41	13.9456	3.62	0.33	10.0304
	12	4.02	1.08	36.7347	4.24	0.95	28.8754
	13	2.79	-0.15	-5.10204	3.56	0.27	8.20669
	14	3.38	0.44	14.966	3.61	0.32	9.72644
	15	2.86	-0.08	-2.72109	2.86	-0.43	-13.0699
	Costs (USD) - IPECAD								On the absolute deviation										On the relative deviation (%)
		Standard Of Care			Intervention				Standard Of Care					Intervention					Standard Of Care			Intervention
	Simulation	Value	Absolute Difference	Relative Difference	Value	Absolute Difference	Relative Difference		Mean	SD	Median	Min	Max	Mean	SD	Median	Min	Max	Mean	Min	Max	Mean	Min	Max
	Reference	484963	NA	NA	580334	NA	NA		23262.5	18274.6	19060	1881	72725	40064.3	32746.9	27722	619	113842	4.79676	0.387865	14.996	6.90367	0.106663	19.6166
	1	470838	-14125	-2.91259	562842	-17492	-3.01413
	2	465903	-19060	-3.9302	552612	-27722	-4.7769
	3	444403	-40560	-8.36352	512352	-67982	-11.7143
	4	483082	-1881	-0.387865	569672	-10662	-1.83722
	5	475542	-9421	-1.94262	555304	-25030	-4.31303
	6	475729	-9234	-1.90406	563876	-16458	-2.83595
	7	454383	-30580	-6.30564	565084	-15250	-2.6278
	8	453179	-31784	-6.5539	528637	-51697	-8.90815
	9	453333	-31630	-6.52215	519074	-61260	-10.556
	10	448098	-36865	-7.60161	516120	-64214	-11.065
	11	492280	7317	1.50877	580953	619	0.106663
	12	465847	-19116	-3.94174	532458	-47876	-8.24973
	13	412238	-72725	-14.996	500660	-79674	-13.729
	14	490543	5580	1.1506	581521	1187	0.204537
	15	465903	-19060	-3.9302	466492	-113842	-19.6166
	QALYs - Wimo								On the absolute deviation										On the relative deviation (%)
		Standard Of Care			Intervention				Standard Of Care					Intervention					Standard Of Care			Intervention
	Simulation	Value	Absolute Difference	Relative Difference	Value	Absolute Difference	Relative Difference		Mean	SD	Median	Min	Max	Mean	SD	Median	Min	Max	Mean	Min	Max	Mean	Min	Max
	Reference	7.9	NA	NA	8.63	NA	NA		0.332667	0.224228	0.21	0.16	0.95	0.428	0.209496	0.34	0.26	0.97	4.21097	2.02532	12.0253	4.95944	3.01275	11.2399
	1	7.74	-0.16	-2.02532	8.37	-0.26	-3.01275
	2	7.51	-0.39	-4.93671	8.13	-0.5	-5.79374
	3	7.73	-0.17	-2.1519	8.37	-0.26	-3.01275
	4	7.74	-0.16	-2.02532	8.37	-0.26	-3.01275
	5	7.51	-0.39	-4.93671	8.13	-0.5	-5.79374
	6	7.33	-0.57	-7.21519	7.97	-0.66	-7.64774
	7	7.74	-0.16	-2.02532	8.37	-0.26	-3.01275
	8	7.73	-0.17	-2.1519	8.37	-0.26	-3.01275
	9	6.95	-0.95	-12.0253	7.66	-0.97	-11.2399
	10	7.51	-0.39	-4.93671	8.13	-0.5	-5.79374
	11	7.36	-0.54	-6.83544	8	-0.63	-7.30012
	12	7.51	-0.39	-4.93671	8.13	-0.5	-5.79374
	13	7.73	-0.17	-2.1519	8.37	-0.26	-3.01275
	14	7.69	-0.21	-2.65823	8.29	-0.34	-3.93975
	15	7.73	-0.17	-2.1519	8.37	-0.26	-3.01275
	Costs (SEK) - Wimo								On the absolute deviation										On the relative deviation (%)
		Standard Of Care			Intervention				Standard Of Care					Intervention					Standard Of Care			Intervention
	Simulation	Value	Absolute Difference	Relative Difference	Value	Absolute Difference	Relative Difference		Mean	SD	Median	Min	Max	Mean	SD	Median	Min	Max	Mean	Min	Max	Mean	Min	Max
	Reference	4503751	NA	NA	4893703	NA	NA		326098	78444	344305	250287	474919	309359	120724	253166	0	501205	7.24058	5.5573	10.545	6.32158	0	10.2418
	1	4253208	-250543	-5.56299	4642112	-251591	-5.14112
	2	4129328	-374423	-8.31358	4506905	-386798	-7.90399
	3	4253464	-250287	-5.5573	4642169	-251534	-5.13995
	4	4253208	-250543	-5.56299	4642112	-251591	-5.14112
	5	4129328	-374423	-8.31358	4506905	-386798	-7.90399
	6	4159446	-344305	-7.64485	4523351	-370352	-7.56793
	7	4253208	-250543	-5.56299	4642112	-251591	-5.14112
	8	4252595	-251156	-5.5766	4640537	-253166	-5.1733
	9	4028832	-474919	-10.545	4392498	-501205	-10.2418
	10	4129328	-374423	-8.31358	4506905	-386798	-7.90399
	11	4085790	-417961	-9.28029	4450568	-443135	-9.05521
	12	4129328	-374423	-8.31358	NA
	13	4253464	-250287	-5.5573	4642169	-251534	-5.13995
	14	4100807	-402944	-8.94685	4490939	-402764	-8.23025
	15	4253464	-250287	-5.5573	4642169	-251534	-5.13995																QALYS
	QALYs - Ross											On the absolute deviation															On the relative deviation (%)
		Standard Of Care			Intervention 1			Intervention 2				Standard Of Care					Intervention 1					Intervention 2					Standard Of Care			Intervention 1			Intervention 2
	Simulation	Value	Absolute Difference	Relative Difference	Value	Absolute Difference	Relative Difference	Value	Absolute Difference	Relative Difference		Mean	SD	Median	Min	Max	Mean	SD	Median	Min	Max	Mean	SD	Median	Min	Max	Mean	Min	Max	Mean	Min	Max	Mean	Min	Max
	Reference	4.95	NA	NA	5.08	NA	NA	5.36	NA	NA		0.584	0.0511021	0.56	0.55	0.7	0.726	0.432134	0.6	0.59	2.28	0.765333	0.287622	0.67	0.66	1.79	11.798	11.1111	14.1414	14.2913	11.6142	44.8819	14.2786	12.3134	33.3955
	1	4.34	-0.61	-12.3232	4.43	-0.65	-12.7953	4.64	-0.72	-13.4328
	2	4.4	-0.55	-11.1111	4.49	-0.59	-11.6142	4.69	-0.67	-12.5
	3	4.28	-0.67	-13.5354	4.38	-0.7	-13.7795	4.57	-0.79	-14.7388
	4	4.39	-0.56	-11.3131	4.48	-0.6	-11.811	4.69	-0.67	-12.5
	5	4.29	-0.66	-13.3333	2.8	-2.28	-44.8819	3.57	-1.79	-33.3955
	6	4.38	-0.57	-11.5152	4.48	-0.6	-11.811	4.68	-0.68	-12.6866
	7	4.4	-0.55	-11.1111	4.48	-0.6	-11.811	4.68	-0.68	-12.6866
	8	4.4	-0.55	-11.1111	4.49	-0.59	-11.6142	4.69	-0.67	-12.5
	9	4.38	-0.57	-11.5152	4.49	-0.59	-11.6142	4.69	-0.67	-12.5
	10	4.4	-0.55	-11.1111	4.49	-0.59	-11.6142	4.7	-0.66	-12.3134
	11	4.25	-0.7	-14.1414	4.35	-0.73	-14.3701	4.54	-0.82	-15.2985
	12	4.4	-0.55	-11.1111	4.49	-0.59	-11.6142	4.7	-0.66	-12.3134
	13	4.4	-0.55	-11.1111	4.49	-0.59	-11.6142	4.7	-0.66	-12.3134
	14	4.4	-0.55	-11.1111	4.49	-0.59	-11.6142	4.7	-0.66	-12.3134
	15	4.38	-0.57	-11.5152	4.48	-0.6	-11.811	4.68	-0.68	-12.6866													TOTAL COSTS
	TOTAL Costs (USD) - Ross											On the absolute deviation															On the relative deviation (%)
		Standard Of Care			Intervention 1			Intervention 2				Standard Of Care					Intervention 1					Intervention 2					Standard Of Care			Intervention 1			Intervention 2
	Simulation	Value	Absolute Difference	Relative Difference	Value	Absolute Difference	Relative Difference	Value	Absolute Difference	Relative Difference		Mean	SD	Median	Min	Max	Mean	SD	Median	Min	Max	Mean	SD	Median	Min	Max	Mean	Min	Max	Mean	Min	Max	Mean	Min	Max
	Reference	323200	NA	NA	581100	NA	NA	473500	NA	NA		79597.7	23429	71821.7	71271.6	163125	163045	99258.2	110459	27357	341797	86889.9	89674.6	42547	392	252746	24.628	22.0519	50.4718	28.0579	4.7078	58.819	18.3506	0.0827878	53.3782
	1	160075	-163125	-50.4718	369385	-211715	-36.4335	220754	-252746	-53.3782
	2	241771	-81429.1	-25.1946	389028	-192072	-33.0532	608977	135477	28.6118
	3	242206	-80994.1	-25.0601	278386	-302714	-52.0934	438706	-34794.3	-7.34832
	4	242756	-80443.6	-24.8897	470419	-110681	-19.0468	476981	3481.3	0.735227
	5	249745	-73455.1	-22.7274	478005	-103095	-17.7413	365276	-108224	-22.8561
	6	251308	-71891.5	-22.2437	244783	-336317	-57.8759	231571	-241929	-51.0938
	7	251309	-71891.4	-22.2436	470641	-110459	-19.0086	430953	-42547	-8.98564
	8	251378	-71821.7	-22.2221	239303	-341797	-58.819	453381	-20118.7	-4.24893
	9	251922	-71278.1	-22.0539	501810	-79289.9	-13.6448	442021	-31479.2	-6.64819
	10	251923	-71277.3	-22.0536	476300	-104800	-18.0348	461828	-11672.2	-2.46509
	11	251928	-71271.7	-22.0519	358216	-222884	-38.3555	313950	-159550	-33.6958
	12	251928	-71271.7	-22.0519	485702	-95398.5	-16.4169	484616	11115.7	2.34756
	13	251928	-71271.6	-22.0519	483853	-97246.9	-16.735	426055	-47444.7	-10.02			-5.8
	14	251928	-71271.6	-22.0519	608457	27357	4.7078	675879	202379	42.741
	15	251928	-71271.6	-22.0519	471256	-109844	-18.9028	473108	-392	-0.0827878
